# Changing molecular epidemiology and characteristics of methicillin-resistant *Staphylococcus aureus* isolated from bloodstream infections: nationwide surveillance in Japan in 2019

**DOI:** 10.1101/2021.11.05.21265983

**Authors:** Norihito Kaku, Daisuke Sasaki, Kenji Ota, Taiga Miyazaki, Katsunori Yanagihara

## Abstract

**Objectives:** Some single-centre studies have reported that MRSA carrying the staphylococcal cassette chromosome mec (SCC*mec*) type IV has been increasing in bloodstream infections (BSIs) in Japan. Therefore, we conducted nationwide surveillance for MRSA BSI to investigate the extent of such change across Japan.

**Methods:** We recruited 51 Japanese hospitals from the Japanese Association for Infectious Diseases. MRSA isolates detected in two or more sets of blood cultures were collected between January and September 2019 and subjected to antimicrobial susceptibility testing. Whole-genome sequencing was also performed to determine SCC*mec* typing and multilocus typing and detect drug-resistance and virulence genes.

**Results:** Two hundred seventy MRSA isolates were collected from 45 hospitals. The major combination types were ST8 with SCC*mec* type IV (ST8-IV) (30.7%), ST1-IV (29.6%), ST2725-IV (9.5%), ST764-II (8.1%), and ST5-II (7.8%). However, there were regional differences among the most major types. The most common types in western, eastern, and northern Japan were ST1-IV, ST8-IV, and ST5-II, respectively. ST8-IV, ST1-IV, and ST2725-IV exhibited greater susceptibility to clindamycin and minocycline than ST764-II and ST5-II, but *erm*(A) was detected in 93.8% and 100% of ST1-IV and ST2725-IV, respectively. Based on drug-resistance and virulence genes, characteristics of ST8-IV were different from those of ST1-IV and ST2725-IV. In addition, there were two major ST8-IV types with different characteristics.

**Conclusions:** This study revealed that SCC*mec* type IV replaced SCC*mec* type II in MRSA BSI. In addition, SCC*mec* type IV was divided into several types with different characteristics.
