## Supplementary Table 1 for "Changing molecular epidemiology and characteristics of methicillin-resistant *Staphylococcus aureus* isolated from bloodstream infections: nationwide surveillance in Japan in 2019"

### Sheet: Sheet1
Table S1. Results of statistical analysis
	Fisher test	ST1-IV v.s. ST2725-IV	ST1-IV v.s. ST5-II	ST1-IV v.s. ST764-II	ST1-IV v.s. ST8-IV	ST2725-IV v.s. ST5-II	ST2725-IV v.s. ST764-II	ST2725-IV v.s. ST8-IV	ST5-II v.s. ST764-II	ST5-II v.s. ST8-IV	ST764-II v.s. ST8-IV
Patient background
Outpatient	0.0942	-	-	-	-	-	-	-	-	-	-
Inpatient within 48 h of hospitalization	0.573	-	-	-	-	-	-	-	-	-	-
Inpatient after 48 h of hospitalization	0.792	1	-	-	-	-	-	-	-	-	-
Unknown	1	-	-	-	-	-	-	-	-	-	-
Resistance rate in CLSI criteria
Oxacillin	0.0961	-	-	-	-	-	-	-	-	-	-
Cefoxitin	0.6	-	-	-	-	-	-	-	-	-	-
Levofloxacin	<0.001	1	1	1	<0.001	1	1	<0.001	1	<0.001	<0.001
Erythromycin	<0.001	1	1	1	<0.001	1	1	<0.001	1	0.001	<0.001
Clindamycin	<0.001	1	<0.001	<0.001	<0.001	<0.001	<0.001	<0.001	1	0.011	<0.001
Minocycline	0.0458	1	1	1	1	1	1	1	1	1	1
Trimethoprim / Sulfamethoxazole	1	-	-	-	-	-	-	-	-	-	-
Vancomycin	1	-	-	-	-	-	-	-	-	-	-
Teicoplanin	0.642	-	-	-	-	-	-	-	-	-	-
Linezolid	0.475	-	-	-	-	-	-	-	-	-	-
Resistance rate in EUCAST criteria
Oxacillin	0.096	-	-	-	-	-	-	-	-	-	-
Cefoxitin	0.6	-	-	-	-	-	-	-	-	-	-
Levofloxacin	<0.001	1	1	1	<0.001	1	1	<0.001	1	<0.001	<0.001
Erythromycin	<0.001	1	1	1	<0.001	1	1	<0.001	1	0.003	0.001
Clindamycin	<0.001	1	<0.001	<0.001	<0.001	<0.001	<0.001	<0.001	1	0.012	<0.001
Minocycline	<0.001	1	<0.001	<0.001	<0.001	<0.001	<0.001	0.069	0.09	0.009	<0.001
Trimethoprim / Sulfamethoxazole	1	-	-	-	-	-	-	-	-	-	-
Vancomycin	0.846	-	-	-	-	-	-	-	-	-	-
Teicoplanin	1	-	-	-	-	-	-	-	-	-	-
Linezolid	0.475	-	-	-	-	-	-	-	-	-	-
Resistance genes
Aminoglycoside resistance	0.738	-	-	-	-	-	-	-	-	-	-
aac(6')-aph(2'')	<0.001	1	0.00656	<0.001	<0.001	0.20291	<0.001	<0.001	0.12157	1	0.46645
aaD	<0.001	1	<0.001	<0.001	<0.001	<0.001	0.003	0.016	0.04	<0.001	1
ant(6)-Ia	0.349	-	-	-	-	-	-	-	-	-	-
ant(9)-Ia	<0.001	1	1	1	<0.001	1	1	<0.001	1	<0.001	<0.001
aph(3')-III	0.752	-	-	-	-	-	-	-	-	-	-
β-lactamase
blaZ	<0.001	1	0.0026	<0.001	1	1	<0.001	1	<0.001	0.0076	<0.001
Chloramphenicol resistance
cat(pC221)	0.185	-	-	-	-	-	-	-	-	-	-
Fosfomycin resistance	<0.001	1	1	<0.001	1	1	0.003	1	0.0934	1	0.0017
fosB4	0.0905	-	-	-	-	-	-	-	-	-	-
fosD	<0.001	1	1	<0.001	0.5889	1	0.003	1	0.014	1	0.0017
Macrolide resistance	<0.001	1	1	1	<0.001	1	1	<0.001	1	<0.001	<0.001
erm(A)	<0.001	1	1	1	<0.001	1	1	<0.001	1	<0.001	<0.001
erm(B)	0.642	-	-	-	-	-	-	-	-	-	-
erm(C)	0.101	-	-	-	-	-	-	-	-	-	-
mph(C)	0.752	-	-	-	-	-	-	-	-	-	-
msr(A)	0.752	-	-	-	-	-	-	-	-	-	-
Methicillin resistance
mecA	-
Tetracycline resistance	<0.001	1	<0.001	<0.001	<0.001	<0.001	<0.001	0.0687	0.2114	0.0011	<0.001
tet(K)	0.752	-	-	-	-	-	-	-	-	-	-
tet(M)	<0.001	1	<0.001	<0.001	<0.001	<0.001	<0.001	0.12642	0.2114	<0.001	<0.001
tet(S/M)	<0.001	1	<0.001	<0.001	<0.001	<0.001	<0.001	0.031	0.0052	0.0684	<0.001
Trimethoprim resistance
dfrG	1	-	-	-	-	-	-	-	-	-	-
Exoenzyme genes
aur	-	-	-	-	-	-	-	-	-	-	-
splA	0.755	-	-	-	-	-	-	-	-	-	-
splB	0.39	-	-	-	-	-	-	-	-	-	-
splE	<0.001	1	<0.001	<0.001	<0.001	<0.001	<0.001	<0.001	1	<0.001	<0.001
Toxin genes
edinA	<0.001	1	1	1	<0.001	1	1	0.19697	1	0.3714	0.36701
hlgA	0.166	-	-	-	-	-	-	-	-	-	-
hlgB	-	-	-	-	-	-	-	-	-	-	-
hlgC	<0.001	1	1	1	0.007	1	1	0.63	1	1	1
LukD	0.313	-	-	-	-	-	-	-	-	-	-
LukE	0.215	-	-	-	-	-	-	-	-	-	-
LukF-PV	0.114	-	-	-	-	-	-	-	-	-	-
sea	<0.001	1	<0.001	<0.001	<0.001	<0.001	<0.001	<0.001	1	1	1
seb	<0.001	1	0.42	<0.001	1	1	<0.001	1	<0.001	1	<0.001
sec	<0.001	1	<0.001	0.08969	<0.001	<0.001	1	<0.001	0.01555	1	0.12202
seg	<0.001	1	<0.001	<0.001	1	<0.001	<0.001	1	1	<0.001	<0.001
seh	<0.001	1	<0.001	<0.001	<0.001	<0.001	<0.001	<0.001	1	1	1
sei	<0.001	1	<0.001	<0.001	1	<0.001	<0.001	1	1	<0.001	<0.001
sek	<0.001	1	<0.001	<0.001	<0.001	<0.001	<0.001	<0.001	1	1	1
sel	<0.001	1	<0.001	0.0897	<0.001	<0.001	1	0.0025	0.0017	0.1353	0.2391
sem	<0.001	1	<0.001	<0.001	1	<0.001	<0.001	1	1	<0.001	<0.001
sen	<0.001	1	<0.001	<0.001	1	<0.001	<0.001	1	1	<0.001	<0.001
seo	<0.001	1	<0.001	<0.001	1	<0.001	<0.001	1	1	<0.001	<0.001
sep	<0.001	1	<0.001	0.44846	<0.001	0.34741	1	<0.001	1	0.0233	<0.001
seq	<0.001	1	<0.001	<0.001	<0.001	<0.001	<0.001	<0.001	1	1	1
seu	<0.001	1	<0.001	<0.001	1	<0.001	<0.001	1	1	<0.001	<0.001
tst	<0.001	1	<0.001	1	<0.001	<0.001	1	<0.001	0.00545	0.8908	0.12202
Other
ACME	<0.001	1	1	<0.001	1	1	0.02315	<0.001	0.08901	<0.001	0.02863
sak	<0.001	1	0.2753	0.0033	1	0.8202	0.0608	1	1	1	0.1008
scn	0.015	1	0.28	0.31	1	0.82	0.89	1	1	0.95	1
