## Supplementary Table 2 for "Changing molecular epidemiology and characteristics of methicillin-resistant *Staphylococcus aureus* isolated from bloodstream infections: nationwide surveillance in Japan in 2019"

### Sheet: Sheet1
Table S2. Percentage of SCCmec type in each sequence type
		SCCmec type
		I	II	IV	V	IX
ALL	(n=270)	5 (1.9%)	50 (18.5%)	209 (77.4%)	5 (1.9%)	1 (0.4%)
CC1	(n=111)	-	-	111 (100%)	-	-
ST1	(n=80)	-	-	80 (100%)	-	-
ST2725	(n=26)	-	-	26 (100%)	-	-
Other	(n=5)	-	-	5 (100%)	-	-
CC5	(n=52)	-	46 (88.5%)	6 (11.5%)	-	-
ST5	(n=25)	-	21 (84.0%)	4 (16.0%)	-	-
ST764	(n=22)	-	22 (100%)	-	-	-
Other	(n=5)	-	3 (60.0%)	2 (40.0%)	-	-
CC8	(n=98)	5 (5.1%)	4 (4.1%)	88 (89.8%)	-	1 (1.0%)
ST8	(n=93)	5 (5.4%)	4 (4.3%)	83 (89.2%)	-	1 (1.1%)
Other	(n=5)	-	-	5 (100%)	-	-
Other CC	(n=9)	-	-	4 (44.4%)	5 (55.6%)	-
ST121	(n=3)	-	-	-	3 (100%)	-
ST2723	(n=3)	-	-	3 (100%)	-	-
ST30	(n=1)			1 (100%)	-	-
ST59	(n=1)	-	-	-	1 (100%)	-
ST672	(n=1)	-	-	-	1 (100%)	-
SCCmec, staphylococcal cassette chromosome mec
